# A Cellular atlas of the human fallopian tube reveals the metamorphosis of secretory epithelial cells during the menstrual cycle and menopause

**DOI:** 10.1101/2023.11.22.23298470

**Authors:** M Weigert, Y Li, L Zhu, H Eckart, P Bajwa, R Krishnan, S Ackroyd, RR Lastra, A Bilecz, A Basu, E Lengyel, M Chen

## Abstract

The fallopian tube, connecting the uterus with the ovary, is a dynamic organ that undergoes cyclical changes and is the site of several diseases, including serous cancer. Here, we use single-cell technologies to construct a comprehensive cell map of healthy pre-menopausal fallopian tubes, capturing the impact of the menstrual cycle and menopause on different fallopian tube cells at the molecular level. The comparative analysis between pre- and post-menopausal fallopian tubes reveals substantial shifts in cellular abundance and gene expression patterns, highlighting the physiological changes associated with menopause. Further investigations into menstrual cycle phases illuminate distinct molecular states in secretory epithelial cells caused by hormonal fluctuations. The markers we identified characterizing secretory epithelial cells provide a valuable tool for classifying ovarian cancer subtypes.

**Graphical summary:** Graphical summary of results. During the proliferative phase (estrogen^high^) of the menstrual cycle, SE2 cells (OVGP1^+^) dominate the fallopian tube (FT) epithelium, while SE1 cells (OVGP1^-^) dominate the epithelium during the secretory phase. Though estrogen levels decrease during menopause, SE post-cells (OVGP1^+^, CXCL2^+^) make up most of the FT epithelium.
