## Supplementary Table 2 for "A Cellular atlas of the human fallopian tube reveals the metamorphosis of secretory epithelial cells during the menstrual cycle and menopause"

### Sheet: pre- and post- A & F
			cell No.		relative cell %
	clusters	total cell No.	pre-	post-	pre-	post-
1	B/P1	1198	1066	132	1.25	0.29
2	B/P2	396	98	298	0.12	0.65
3	CE	9727	8798	929	10.34	2.01
4	EN1	4942	1736	3206	2.04	6.95
5	EN2	962	157	805	0.18	1.75
6	LE	3286	2012	1274	2.36	2.76
7	MA	1020	791	229	0.93	0.5
8	MN	1199	932	267	1.1	0.58
9	MP	6173	4690	1483	5.51	3.22
10	P/V1	8280	1455	6825	1.71	14.8
11	P/V2	1354	410	944	0.48	2.05
12	SE1	2834	1675	1159	1.97	2.51
13	SE2	11461	9787	1674	11.5	3.63
14	SE3	450	58	392	0.07	0.85
15	SM	3444	2095	1349	2.46	2.93
16	ST1	36977	23460	13517	27.57	29.31
17	ST2	11762	6496	5266	7.63	11.42
18	ST3	6634	3859	2775	4.53	6.02
19	T/NK	19119	15532	3587	18.25	7.78
		131218	85107	46111

### Sheet: pre- only cells
	clusters	total cell No.	cell No.			relative cell %
			I	A	F	I	A	F
1	B/P	1211	47	837	327	0.27	1.81	0.84
2	CE	9227	429	4611	4187	2.44	9.98	10.76
3	EN	2922	1029	1264	629	5.85	2.74	1.62
4	LE	2301	289	930	1082	1.64	2.01	2.78
5	MA	818	27	447	344	0.15	0.97	0.88
6	MN	1108	176	623	309	1	1.35	0.79
7	MP	5595	905	2995	1695	5.15	6.48	4.36
8	P/V	2181	316	894	971	1.8	1.94	2.5
9	SE1	2331	656	1172	503	3.73	2.54	1.29
	SE2	10151	364	5687	4100	2.07	12.31	10.54
	SE3	61	3	25	33	0.02	0.05	0.08
10	SM	4193	2098	1033	1062	11.94	2.24	2.73
11	ST1	25184	1724	10085	13375	9.81	21.83	34.37
	ST2	11338	4842	4599	1897	27.55	9.96	4.88
	ST3	4780	921	1546	2313	5.24	3.35	5.94
12	T/NK	19281	3749	9448	6084	21.33	20.45	15.64
		102682	17575	46196	38911

### Sheet: post- only cells
	clusters	total cell No.	cell No.			relative cell %
			I	A	F	I	A	F
1	B/P1	175	43	67	65	0.3	0.34	0.25
	B/P2	444	146	61	237	1.01	0.31	0.9
2	CE	1192	263	406	523	1.82	2.06	1.98
3	EN1	4939	1733	1366	1840	11.98	6.94	6.96
	EN2	993	188	358	447	1.3	1.82	1.69
4	LE	1551	277	424	850	1.92	2.15	3.22
5	MA	417	188	68	161	1.3	0.35	0.61
6	MN	383	116	134	133	0.8	0.68	0.5
7	MP	1961	478	741	742	3.3	3.77	2.81
8	P/V1	8289	1464	3762	3063	10.12	19.12	11.59
	P/V2	1231	287	417	527	1.98	2.12	1.99
9	SE post	3459	626	1100	1733	4.33	5.59	6.56
	SE post specific	429	37	2	390	0.26	0.01	1.48
10	SM	2286	937	555	794	6.48	2.82	3
11	ST1	16762	3245	3902	9615	22.44	19.83	36.37
	ST2	7448	2182	3471	1795	15.09	17.64	6.79
	ST3	3852	1077	1066	1709	7.45	5.42	6.46
12	T/NK	4763	1176	1776	1811	8.13	9.03	6.85
		60574	14463	19676	26435
