## Supplementary Table 3 for "A Cellular atlas of the human fallopian tube reveals the metamorphosis of secretory epithelial cells during the menstrual cycle and menopause"

### Sheet: FT_canonical_marker_genes
Cell Type	Gene
B/Plasma	CD79A
B	SDC1
Plasma	JCHAIN
Mast	TPSB2
Mast	KIT
Mast	MS4A2
Mast	TPSAB1
Macrophage	C1QA
Macrophage	CD163
Macrophage	CD68
Macrophage	FOLR2
Monocyte	LYZ
NK	KLRC1
T/NK	CD3E
T/NK	CD2
T/NK	RUNX3
T/NK	PTPRC
Endothelial	KDR
Endothelial	PECAM1
Endothelial	VWF
Endothelial	CLDN5
Lymphatic endothelial	PROX1
Lymphatic endothelial	PDPN
Lymphatic endothelial	LYVE1
Secretory epithelial	EPCAM
Secretory epithelial	KRT7
Secretory epithelial	PAX8
Secretory epithelial	OVGP1
Ciliated epithelial	FOXJ1
Ciliated epithelial	CAPS
Pericyte/Smooth muscle	ACTA2
Pericyte/Smooth muscle	MYH11
Pericyte/Smooth muscle	TAGLN
Pericyte	PDGFRB
Pericyte	MCAM
Pericyte	CSPG4
Smooth muscle	DES
Fibroblast	DCN
Fibroblast	COL1A1
Fibroblast	CD34
Fibroblast	PDGFRA
Myofibroblast	POSTN
Myofibroblast	NR2F2
Cell cycle - S phase	PCNA
Cell cycle - S phase	MCM4
Cell cycle - S phase	HELLS
Cell cycle - S phase	RRM1
Cell cycle - G2/M phase	HMGB2
Cell cycle - G2/M phase	CDK1
Cell cycle - G2/M phase	CDCA3
Cell cycle - G2/M phase	CBX5

### Sheet: FTE_PEG_marker_genes
Cell Type	gene
Ciliated Epithelial	CAPS
Ciliated Epithelial	FOXJ1
Ciliated Epithelial	RSPH1
Ciliated Epithelial	FOLR1
Ciliated Epithelial	CDH1
Ciliated Epithelial	RTN1
Ciliated Epithelial	SEPTIN2
Ciliated Epithelial	RASGEF1B
Epithelial ALDH Cluster	ALDH1A1
Epithelial ALDH Cluster	ALDH3B2
Epithelial Cell Cycle Cluster	PCNA
Epithelial Cell Cycle Cluster	CDK4
Epithelial Chromatin Remodeling Cluster	RUVBL2
Epithelial Chromatin Remodeling Cluster	RUVBL1
Epithelial Chromatin Remodeling Cluster	HMGB2
Epithelial Chromatin Remodeling Cluster	SMC1A
Epithelial Cytokeratin Cluster	KRT23
Epithelial DNA Repair Cluster	FANCD2
Epithelial DNA Repair Cluster	FANCI
Epithelial DNA Repair Cluster	MSH2
Epithelial DNA Repair Cluster	MSH6
Epithelial MHC II Cluster	HLA-DQA1
Epithelial MHC II Cluster	HLA-DPA1
Mesothelial	KRT6
Normal FT Epithelial	ESR1
Normal FT Epithelial	WT1
pan-Epithelial	KRT7
pan-Epithelial	KRT8
pan-Epithelial	KRT17
pan-Epithelial	KRT18
PEG	TUBB4B
PEG	TUBB
PEG	PAX8
PEG	SSEA3
PEG	SSEA4
PEG	LGR5
PEG	PGR
PEG	TNFRSF19
PEG	CD24
PEG	KRT5
PEG/Stem	EPCAM
PEG/Stem	LIN
PEG/Stem	ITGA6
PEG/Stem	CD44
Secretory Epithelial	OVGP1
Secretory Epithelial	MSLN
Secretory Epithelial	CSMD1
