## Supplementary Table 4 for "A Cellular atlas of the human fallopian tube reveals the metamorphosis of secretory epithelial cells during the menstrual cycle and menopause"

### Sheet: cellNo_summary_newAnnotation_pr
		cell No.										relative cell %
clusters	total cell No.	D10	D11	D12	D13	D14	D15	D16	D17	D18	D9	D10	D11	D12	D13	D14	D15	D16	D17	D18	D9
B/P1	1066	834	8	15	23	35	69	24	42	6	10	7.5	0.13	0.16	0.19	0.3	0.82	0.53	0.66	0.1	0.11
B/P2	98	13	3	3	27	7	10	4	16	9	6	0.12	0.05	0.03	0.22	0.06	0.12	0.09	0.25	0.15	0.07
CE	8798	1035	1051	594	755	1388	1992	150	782	503	548	9.31	17.03	6.27	6.19	11.83	23.62	3.3	12.24	8.52	5.99
EN1	1736	285	13	78	664	324	31	59	86	101	95	2.56	0.21	0.82	5.45	2.76	0.37	1.3	1.35	1.71	1.04
EN2	157	31	1	2	55	38	4	8	1	13	4	0.28	0.02	0.02	0.45	0.32	0.05	0.18	0.02	0.22	0.04
LE	2012	233	147	265	299	323	180	74	84	72	335	2.1	2.38	2.8	2.45	2.75	2.13	1.63	1.31	1.22	3.66
MA	791	130	16	133	84	185	50	16	79	14	84	1.17	0.26	1.4	0.69	1.58	0.59	0.35	1.24	0.24	0.92
MN	932	200	29	71	130	137	131	20	31	110	73	1.8	0.47	0.75	1.07	1.17	1.55	0.44	0.49	1.86	0.8
MP	4690	1008	277	612	636	463	549	130	195	401	419	9.07	4.49	6.46	5.22	3.95	6.51	2.86	3.05	6.79	4.58
P/V1	1455	512	1	89	380	115	42	66	19	165	66	4.61	0.02	0.94	3.12	0.98	0.5	1.45	0.3	2.79	0.72
P/V2	410	56	7	33	83	104	11	32	26	36	22	0.5	0.11	0.35	0.68	0.89	0.13	0.7	0.41	0.61	0.24
SE1 pre	1675	6	11	241	1	2	0	210	517	302	385	0.05	0.18	2.55	0.01	0.02	0	4.62	8.09	5.11	4.21
SE2 pre	9787	1604	2055	313	1853	1699	1622	155	147	174	165	14.43	33.3	3.31	15.2	14.48	19.24	3.41	2.3	2.95	1.8
SE3 pre	58	2	17	0	2	9	15	1	7	3	2	0.02	0.28	0	0.02	0.08	0.18	0.02	0.11	0.05	0.02
SM	2095	250	12	294	752	160	42	164	71	106	244	2.25	0.19	3.1	6.17	1.36	0.5	3.61	1.11	1.79	2.67
ST1	23460	2331	206	3267	2893	4212	1249	1774	2018	1585	3925	20.97	3.34	34.5	23.73	35.9	14.81	39.04	31.58	26.83	42.87
ST2	6496	763	518	1051	846	553	321	505	309	787	843	6.87	8.39	11.1	6.94	4.71	3.81	11.11	4.83	13.32	9.21
ST3	3859	285	299	382	495	599	261	304	152	231	851	2.56	4.85	4.03	4.06	5.1	3.1	6.69	2.38	3.91	9.3
T/NK	15532	1536	1500	2026	2212	1381	1853	848	1809	1289	1078	13.82	24.31	21.4	18.15	11.77	21.98	18.66	28.31	21.82	11.77
	85107	11114	6171	9469	12190	11734	8432	4544	6391	5907	9155
