## Supplementary Table 5 for "A Cellular atlas of the human fallopian tube reveals the metamorphosis of secretory epithelial cells during the menstrual cycle and menopause"

### Sheet: Label transferring statistics
Group	Sample	Group	Num of cells before scRNA-Seq label transferring	Num of cells after scRNA-Seq label transferring	Label transferring percentage
Post (n=9)	D3_A	Post_A	7370	7030	0.953867
	D3_A1	Post_A	7945	7381	0.929012
	D3_F	Post_F	5653	5471	0.967805
	D4_F	Post_F	5034	4894	0.972189
	D4_F1	Post_F	5078	4934	0.971642
	D5_A	Post_A	7663	7253	0.946496
	D5_F	Post_F	4528	4380	0.967314
	D6_A	Post_A	3062	2706	0.883736
	D6_F	Post_F	2927	2840	0.970277
Pre (n=20)	D9_A	Pre_A	4021	3720	0.925143
	D9_F	Pre_F	6871	6824	0.99316
	D10_A	Pre_A	2520	2303	0.913889
	D10_F	Pre_F	3395	3310	0.974963
	D11_A	Pre_A	2333	2132	0.913845
	D11_F	Pre_F	1100	1002	0.910909
	D12_A	Pre_A	3615	3385	0.936376
	D12_F	Pre_F	5333	4848	0.909057
	D13_A	Pre_A	3580	2903	0.810894
	D13_F	Pre_F	2914	2496	0.856555
	D14_A	Pre_A	4817	4322	0.897239
	D14_F	Pre_F	4710	4623	0.981529
	D15_A	Pre_A	4567	4283	0.937815
	D15_F	Pre_F	2528	2121	0.839003
	D16_A	Pre_A	4369	3983	0.91165
	D16_F	Pre_F	5045	4938	0.978791
	D17_A	Pre_A	1206	1154	0.956882
	D17_F	Pre_F	4324	3943	0.911887
	D18_A	Pre_A	4298	4104	0.954863
	D18_F	Pre_F	1956	1758	0.898773
		pre only	73502	68152
		post only	49260	46889
		pre + post	122762	115041

### Sheet: Celltype compositions
celltype	Pre		Post
	count	percent	count	percent
B/P1	782	0.0114747	83	0.00177014
B/P2	0	0	410	0.00874406
CE	4817	0.0706823	883	0.0188317
EN1	1551	0.0227586	4334	0.0924311
EN2	0	0	428	0.00912794
LE	2111	0.0309758	739	0.0157606
MA	298	0.00437271	133	0.00283649
MN	220	0.00322817	17	0.000362558
MP	3971	0.0582685	1941	0.0413956
P/V1	1368	0.0200734	7654	0.163237
P/V2	109	0.00159941	188	0.00400947
SE1	2298	0.0337197	2190	0.0467061
SE2	7282	0.106853	1964	0.0418862
SE post specific	0	0	357	0.00761373
SM	1162	0.0170506	1487	0.0317132
ST2	4773	0.0700367	3705	0.0790164
ST3	120	0.00176082	156	0.00332701
T/NK	13621	0.199868	3646	0.0777581
	44483		30315
