## Supplementary Table 9 for "A Cellular atlas of the human fallopian tube reveals the metamorphosis of secretory epithelial cells during the menstrual cycle and menopause"

### Sheet: Top 100 over-expressed genes
Gene	Gelltype
IER3	SE post specific
G0S2	SE post specific
PLAT	SE post specific
IGFBP3	SE post specific
HES1	SE post specific
TACSTD2	SE post specific
KRT19	SE post specific
AREG	SE post specific
S100A11	SE post specific
PERP	SE post specific
ID1	SE post specific
DAPL1	SE post specific
SERPINB1	SE post specific
PLAUR	SE post specific
FHL2	SE post specific
HBEGF	SE post specific
ARL4D	SE post specific
RAP2B	SE post specific
DUSP5	SE post specific
TM4SF1	SE post specific
IGFBP6	SE post specific
HSPB1	SE post specific
PDLIM1	SE post specific
ETS2	SE post specific
PLIN2	SE post specific
CYSTM1	SE post specific
SGK1	SE post specific
DDIT4	SE post specific
MT-CO1	SE post specific
TNFSF10	SE post specific
MT-ND4	SE post specific
LMO7	SE post specific
LAMB3	SE post specific
SOCS3	SE post specific
EMP1	SE post specific
RPS28	SE post specific
MT-CO2	SE post specific
MPZL2	SE post specific
GPRC5A	SE post specific
CDKN1A	SE post specific
PABPC1	SE post specific
HBA2	SE post specific
EEF1B2	SE post specific
BHLHE40	SE post specific
CHCHD10	SE post specific
TIAM1	SE post specific
ITGA6	SE post specific
ANXA1	SE post specific
PMAIP1	SE post specific
RND3	SE post specific
DNAJB1	SE post specific
CD9	SE post specific
DSP	SE post specific
CLDN1	SE post specific
SEMA4A	SE post specific
LBH	SE post specific
CTSH	SE post specific
GPNMB	SE post specific
COBLL1	SE post specific
EFHD2	SE post specific
RPS18	SE post specific
NEAT1	SE post specific
CFH	SE post specific
FTL	SE post specific
TNFAIP8	SE post specific
RPL10A	SE post specific
F3	SE post specific
PHLDA1	SE post specific
TOB1	SE post specific
IL18	SE post specific
ID2	SE post specific
RPL13	SE post specific
HSPA1A	SE post specific
LRRFIP1	SE post specific
SNAI2	SE post specific
PTPN14	SE post specific
NHP2	SE post specific
GADD45B	SE post specific
CYP3A5	SE post specific
HSPB8	SE post specific
MIDN	SE post specific
HLA-E	SE post specific
MT2A	SE post specific
GATM	SE post specific
GJA1	SE post specific
NAMPT	SE post specific
AKR1C2	SE post specific
GADD45A	SE post specific
RPS21	SE post specific
BEX2	SE post specific
DSE	SE post specific
RPL3	SE post specific
MYC	SE post specific
GMDS	SE post specific
ARL4A	SE post specific
CD44	SE post specific
RPL36	SE post specific
MPP7	SE post specific
CDH13	SE post specific
CNTN4	SE post specific
CXCL8	SE post
CXCL2	SE post
MT2A	SE post
CCL2	SE post
CLDN1	SE post
C3	SE post
EZR	SE post
GADD45A	SE post
RRAD	SE post
LAMC2	SE post
SOD2	SE post
NCOA7	SE post
TFF3	SE post
RARRES1	SE post
BIRC3	SE post
AKAP12	SE post
EMP1	SE post
TNFAIP2	SE post
TACSTD2	SE post
CXCL3	SE post
TNFRSF12A	SE post
SDC4	SE post
ANXA1	SE post
SNCG	SE post
TAGLN	SE post
SGMS2	SE post
DAPL1	SE post
MT1E	SE post
LAMB3	SE post
ADIRF	SE post
KLF5	SE post
ACTA2	SE post
CLDN4	SE post
KRT7	SE post
TNFAIP3	SE post
EDN1	SE post
THBS1	SE post
DSP	SE post
TM4SF1	SE post
ETS2	SE post
PLAUR	SE post
TES	SE post
REL	SE post
CDKN1A	SE post
NCEH1	SE post
RAB11FIP1	SE post
SERPINB1	SE post
VMP1	SE post
GBP1	SE post
TPM1	SE post
ITPKC	SE post
CRYAB	SE post
KRT8	SE post
ICAM1	SE post
NAMPT	SE post
AFDN	SE post
ANXA2	SE post
CDH1	SE post
WWTR1	SE post
ERP27	SE post
ZNF217	SE post
RND3	SE post
PLK2	SE post
HLA-DRB1	SE post
KRT19	SE post
UGCG	SE post
ID3	SE post
CP	SE post
LDLR	SE post
MSLN	SE post
TJP1	SE post
ERRFI1	SE post
GAS1	SE post
RAP2B	SE post
S100A10	SE post
NFKB1	SE post
MYL9	SE post
FRMD4B	SE post
PDLIM5	SE post
TJP2	SE post
F3	SE post
ARHGAP29	SE post
IRF1	SE post
FOLR1	SE post
GPRC5A	SE post
NFKBIA	SE post
WWC1	SE post
KRT18	SE post
TFPI2	SE post
ZNF331	SE post
B4GALT5	SE post
CAV1	SE post
RAB3IP	SE post
MIR222HG	SE post
RIMKLB	SE post
HBEGF	SE post
PLAT	SE post
FHL2	SE post
ANXA3	SE post
CPE	SE post
ERP27	SE1 pre
LYPD1	SE1 pre
FOLR1	SE1 pre
SNHG7	SE1 pre
CLDN3	SE1 pre
C19orf33	SE1 pre
FAM107A	SE1 pre
MSLN	SE1 pre
RPS14	SE1 pre
RPS2	SE1 pre
CLU	SE1 pre
RPL7A	SE1 pre
RPS9	SE1 pre
RPS4X	SE1 pre
RPL12	SE1 pre
RPS3	SE1 pre
SNCG	SE1 pre
PPA1	SE1 pre
HLA-DRA	SE1 pre
CLDN4	SE1 pre
SNHG8	SE1 pre
RPS12	SE1 pre
SPON1	SE1 pre
RPS21	SE1 pre
CRABP2	SE1 pre
CCL2	SE1 pre
RPL28	SE1 pre
ELF3	SE1 pre
RPL23	SE1 pre
HLA-DRB1	SE1 pre
GADD45A	SE1 pre
RPL18A	SE1 pre
RPL5	SE1 pre
KRT7	SE1 pre
RPL41	SE1 pre
RPL10A	SE1 pre
RACK1	SE1 pre
NPM1	SE1 pre
RPL10	SE1 pre
RPL13	SE1 pre
RNASET2	SE1 pre
HLA-DPB1	SE1 pre
RPS19	SE1 pre
IMPDH2	SE1 pre
OVGP1	SE1 pre
NFKBIA	SE1 pre
RPL14	SE1 pre
RPS8	SE1 pre
RPL29	SE1 pre
RPS23	SE1 pre
ALKBH7	SE1 pre
RPS6	SE1 pre
NXNL2	SE1 pre
EPB41L4A-AS1	SE1 pre
TPRKB	SE1 pre
BCAM	SE1 pre
RPS18	SE1 pre
PGLS	SE1 pre
KRT18	SE1 pre
CMTM6	SE1 pre
RPSA	SE1 pre
RCN2	SE1 pre
MGST2	SE1 pre
RPS5	SE1 pre
HLA-DPA1	SE1 pre
PRDX5	SE1 pre
CEBPD	SE1 pre
FGGY	SE1 pre
RPL39	SE1 pre
RPL8	SE1 pre
BEX2	SE1 pre
RPL36	SE1 pre
H3F3A	SE1 pre
LINC01133	SE1 pre
MAL2	SE1 pre
RGCC	SE1 pre
RPS28	SE1 pre
RPL3	SE1 pre
RBP1	SE1 pre
TCEA3	SE1 pre
CCND1	SE1 pre
RPL18	SE1 pre
SUSD3	SE1 pre
HLA-DRB5	SE1 pre
RPS24	SE1 pre
EDN1	SE1 pre
SNHG19	SE1 pre
DAPL1	SE1 pre
PART1	SE1 pre
HLA-DQB1	SE1 pre
ZMYND8	SE1 pre
LRRC75A	SE1 pre
KLF6	SE1 pre
HSBP1L1	SE1 pre
EIF3M	SE1 pre
ELOB	SE1 pre
GSTP1	SE1 pre
KRT8	SE1 pre
PPP1R16A	SE1 pre
LTC4S	SE1 pre
CKB	SE2 pre
CPM	SE2 pre
CRELD2	SE2 pre
DCN	SE2 pre
PDIA4	SE2 pre
SDF2L1	SE2 pre
C9orf24	SE2 pre
HERPUD1	SE2 pre
COL1A2	SE2 pre
SFRP4	SE2 pre
NUCB2	SE2 pre
PGR	SE2 pre
IGFBP5	SE2 pre
CST3	SE2 pre
GCLC	SE2 pre
TPPP3	SE2 pre
RIMS2	SE2 pre
MGST1	SE2 pre
ASRGL1	SE2 pre
EGR1	SE2 pre
RSPH1	SE2 pre
ISG20	SE2 pre
TUBA1A	SE2 pre
JUN	SE2 pre
JCHAIN	SE2 pre
SCUBE2	SE2 pre
GNG11	SE2 pre
CFD	SE2 pre
C1orf162	SE2 pre
EMX2OS	SE2 pre
MEGF9	SE2 pre
EPB41L2	SE2 pre
CREB3L4	SE2 pre
BICC1	SE2 pre
MORN2	SE2 pre
UCP2	SE2 pre
PPM1K	SE2 pre
C1orf122	SE2 pre
CDK2AP2	SE2 pre
SLC12A2	SE2 pre
STX18	SE2 pre
CCDC167	SE2 pre
SPRY1	SE2 pre
MGLL	SE2 pre
FTL	SE2 pre
AK1	SE2 pre
CXCR4	SE2 pre
DDR1	SE2 pre
COL18A1	SE2 pre
GSN	SE2 pre
TGM2	SE2 pre
CIB1	SE2 pre
AR	SE2 pre
ESR1	SE2 pre
MDK	SE2 pre
IER2	SE2 pre
CYB561	SE2 pre
ADAMTSL1	SE2 pre
CAPS	SE2 pre
SORL1	SE2 pre
TNFRSF19	SE2 pre
SEC14L1	SE2 pre
IFT57	SE2 pre
UGT2B7	SE2 pre
SEC11C	SE2 pre
KIF21A	SE2 pre
POSTN	SE2 pre
QSOX1	SE2 pre
CENPX	SE2 pre
IGF1	SE2 pre
NPAS3	SE2 pre
SLC7A2	SE2 pre
SFRP1	SE2 pre
SLC7A8	SE2 pre
EMX2	SE2 pre
DHCR24	SE2 pre
NRIP1	SE2 pre
ANO1	SE2 pre
SLC25A29	SE2 pre
MPST	SE2 pre
DYNLL1	SE2 pre
CPD	SE2 pre
CFAP53	SE2 pre
SSR4	SE2 pre
PPM1L	SE2 pre
KIAA0319L	SE2 pre
WNK2	SE2 pre
PRPS2	SE2 pre
POLR2I	SE2 pre
OVGP1	SE2 pre
CCDC170	SE2 pre
RHOU	SE2 pre
KCNK15	SE2 pre
MAP1B	SE2 pre
DYNLT1	SE2 pre
TUBB	SE2 pre
AURKAIP1	SE2 pre
WDR54	SE2 pre
HOXB3	SE2 pre
FAIM	SE2 pre
HMGB2	SE3 pre
STMN1	SE3 pre
SRGN	SE3 pre
HIST1H4C	SE3 pre
TUBA1B	SE3 pre
SMC4	SE3 pre
H2AFZ	SE3 pre
TUBB	SE3 pre
TYMS	SE3 pre
JPT1	SE3 pre
LAPTM5	SE3 pre
HIST1H1C	SE3 pre
UBE2S	SE3 pre
HLA-DPA1	SE3 pre
CKS2	SE3 pre
ARHGDIB	SE3 pre
CORO1A	SE3 pre
COTL1	SE3 pre
GPR183	SE3 pre
PTPRC	SE3 pre
PCNA	SE3 pre
FABP5	SE3 pre
HLA-B	SE3 pre
SMC2	SE3 pre
GMFG	SE3 pre
LCP1	SE3 pre
TUBB4B	SE3 pre
HLA-DRB1	SE3 pre
KIF20B	SE3 pre
RGS1	SE3 pre
HELLS	SE3 pre
C1QB	SE3 pre
CD74	SE3 pre
DUT	SE3 pre
KPNA2	SE3 pre
AIF1	SE3 pre
HLA-DRA	SE3 pre
ATAD2	SE3 pre
IL7R	SE3 pre
SMAP2	SE3 pre
SGO2	SE3 pre
EVI2B	SE3 pre
CENPW	SE3 pre
CENPU	SE3 pre
TMSB10	SE3 pre
TUBA4A	SE3 pre
ARL4C	SE3 pre
HLA-DPB1	SE3 pre
CXCR4	SE3 pre
HSP90AA1	SE3 pre
CD52	SE3 pre
HNRNPAB	SE3 pre
DHFR	SE3 pre
TYROBP	SE3 pre
TACC3	SE3 pre
HLA-DQB1	SE3 pre
TPM3	SE3 pre
MCM4	SE3 pre
HLA-E	SE3 pre
ALOX5AP	SE3 pre
EZH2	SE3 pre
LSM4	SE3 pre
DBI	SE3 pre
FAM107B	SE3 pre
RGCC	SE3 pre
KLF2	SE3 pre
CD2	SE3 pre
CD53	SE3 pre
ETS1	SE3 pre
LRRFIP1	SE3 pre
YWHAH	SE3 pre
CD3D	SE3 pre
APBB1IP	SE3 pre
ID2	SE3 pre
CD69	SE3 pre
FYB1	SE3 pre
SLA	SE3 pre
ITGA4	SE3 pre
IDH2	SE3 pre
TNF	SE3 pre
CCL5	SE3 pre
BRCA2	SE3 pre
FCER1G	SE3 pre
RPA3	SE3 pre
HLA-DQA1	SE3 pre
CCDC88A	SE3 pre
CD14	SE3 pre
CKAP2	SE3 pre
ITGB2	SE3 pre
HCLS1	SE3 pre
ENO1	SE3 pre
CCDC167	SE3 pre
TNFRSF1B	SE3 pre
CCL3	SE3 pre
RGS10	SE3 pre
RUNX3	SE3 pre
BAX	SE3 pre
LYZ	SE3 pre
TMEM107	SE3 pre
CENPX	SE3 pre

### Sheet: selected enriched GOs 
Cluster	ID	Description	pvalue	p.adjust	geneSymbol
SE1-pre	GO:0002399	MHC class II protein complex assembly	8.98676e-13	8.02218e-10	HLA-DRA/HLA-DRB1/HLA-DPB1/HLA-DPA1/HLA-DRB5/HLA-DQB1/HLA-DQA1/HLA-DMB
SE1-pre	GO:0002503	peptide antigen assembly with MHC class II protein complex	8.98676e-13	8.02218e-10	HLA-DRA/HLA-DRB1/HLA-DPB1/HLA-DPA1/HLA-DRB5/HLA-DQB1/HLA-DQA1/HLA-DMB
SE1-pre	GO:0019886	antigen processing and presentation of exogenous peptide antigen via MHC class II	8.41409e-12	2.81662e-09	HLA-DRA/HLA-DRB1/HLA-DPB1/HLA-DPA1/HLA-DRB5/HLA-DQB1/HLA-DQA1/HLA-DMB/CD74
SE1-pre	GO:0072331	signal transduction by p53 class mediator	0.00552957	0.0925512	RPL23/RPL5/NPM1/BAX/CD74/HINT1
SE1-pre	GO:0048545	response to steroid hormone	0.00647698	0.0991163	FAM107A/CLDN4/CCND1/EDN1/GSTP1/STC1/TSPO/ASS1/AKR1C3
SE2-pre	GO:0060560	developmental growth involved in morphogenesis	1.70051e-05	0.011674	RIMS2/SPRY1/CXCR4/DDR1/ESR1/POSTN/SFRP1/MAP1B/FMN1/SEMA3D/TBX2
SE2-pre	GO:0007018	microtubule-based movement	8.62707e-05	0.0197416	IFT57/KIF21A/CFAP53/MAP1B/DYNLT1/SPA17/DYNLRB2/HSBP1/DPCD/KIF9/IFT27/MNS1/SPAG16
SE2-pre	GO:0071774	response to fibroblast growth factor	0.000161209	0.0256326	GCLC/SPRY1/IER2/POSTN/SFRP1/NR4A1/COL1A1
SE2-pre	GO:0099111	microtubule-based transport	0.000513365	0.0391584	IFT57/CFAP53/MAP1B/SPA17/HSBP1/DPCD/IFT27/SPAG16
SE2-pre	GO:0044344	cellular response to fibroblast growth factor stimulus	0.000784371	0.0478641	GCLC/SPRY1/POSTN/SFRP1/NR4A1/COL1A1
SE3-pre	GO:0019886	antigen processing and presentation of exogenous peptide antigen via MHC class II	7.62446e-12	8.64015e-10	HLA-DPA1/HLA-DRB1/CD74/HLA-DRA/HLA-DPB1/HLA-DQB1/FCER1G/HLA-DQA1/CTSS
SE3-pre	GO:0002697	regulation of immune effector process	1.70284e-11	1.86314e-09	LAPTM5/PTPRC/HLA-B/HLA-DRB1/CD74/HLA-DRA/IL7R/TYROBP/HLA-E/TNF/ITGB2/TNFRSF1B/HSPD1/PTPN22/NR4A3/CD96/A2M/NLRP3/ARRB2/NCKAP1L/CD84
SE3-pre	GO:0002399	MHC class II protein complex assembly	5.73802e-09	2.8448e-07	HLA-DPA1/HLA-DRB1/HLA-DRA/HLA-DPB1/HLA-DQB1/HLA-DQA1
SE3-pre	GO:0002503	peptide antigen assembly with MHC class II protein complex	5.73802e-09	2.8448e-07	HLA-DPA1/HLA-DRB1/HLA-DRA/HLA-DPB1/HLA-DQB1/HLA-DQA1
SE3-pre	GO:0006310	DNA recombination	4.55535e-05	0.000660006	HMGB2/PTPRC/KPNA2/IL7R/MCM4/BRCA2/RPA3/CENPX/HSPD1/SAMHD1/RUVBL2/TCF7
SE3-pre	GO:0070371	ERK1 and ERK2 cascade	9.66664e-05	0.00124179	GPR183/PTPRC/HLA-DRB1/CD74/TNF/CCL5/CCL3/CCL4/XCL2/PTPN22/C5AR1/ARRB2
SE3-pre	GO:0006260	DNA replication	0.000237118	0.00273592	PCNA/DUT/MCM4/BRCA2/RPA3/CCDC88A/CENPX/SSRP1/ATAD5/SAMHD1
SE3-pre	GO:0045005	DNA-dependent DNA replication maintenance of fidelity	0.00120387	0.01026	PCNA/BRCA2/CENPX/SAMHD1
SE3-pre	GO:0016444	somatic cell DNA recombination	0.00389465	0.0261816	HMGB2/PTPRC/HSPD1/TCF7
SE3-pre	GO:0031055	chromatin remodeling at centromere	0.00401747	0.026447	HELLS/CENPW
SE3-pre	GO:0044786	cell cycle DNA replication	0.00734404	0.0414442	PCNA/MCM4/BRCA2
SE3-pre	GO:0048545	response to steroid hormone	0.0180541	0.0766875	HMGB2/TYMS/PCNA/AIF1/YWHAH/TNF/HSPD1/NR4A3
SE-post	GO:0090132	epithelium migration	5.159e-06	0.000266872	GADD45A/TACSTD2/ANXA1/EDN1/THBS1/PLK2/HBEGF/ANXA3/KLF4/EPHA2/ZC3H12A/ETS1/MAP2K3/RGCC/ID1
SE-post	GO:0070371	ERK1 and ERK2 cascade	8.7589e-06	0.000347579	CCL2/EZR/AKAP12/GBP1/ICAM1/HLA-DRB1/ERRFI1/KLF4/EPHA2/EIF3A/RIPK2/CD44/ERBB4/MFHAS1
SE-post	GO:0002697	regulation of immune effector process	1.18644e-05	0.000426129	C3/ANXA1/ICAM1/HLA-DRB1/CD55/HLA-DRA/RIPK2/ZC3H12A/BCL10/NFKBID/NFKBIZ/RPS19/IL1R1/HLA-E
SE-post	GO:0048545	response to steroid hormone	1.18644e-05	0.000426129	CLDN1/ANXA1/CLDN4/EDN1/THBS1/CDKN1A/ICAM1/ERRFI1/CAV1/ANXA3/AREG/ATP2B1/CCND1/ASS1
SE-post	GO:0002399	MHC class II protein complex assembly	0.0115356	0.0543223	HLA-DRB1/HLA-DRA
SE-post	GO:0002503	peptide antigen assembly with MHC class II protein complex	0.0115356	0.0543223	HLA-DRB1/HLA-DRA
SE-post-specific	GO:0072331	signal transduction by p53 class mediator	6.57305e-06	0.0008597	PERP/SGK1/DDIT4/CDKN1A/PMAIP1/SNAI2/CD44/DYRK3/BCL3/NUAK1
SE-post-specific	GO:0090132	epithelium migration	1.944e-05	0.00152556	TACSTD2/ID1/HBEGF/HSPB1/ANXA1/SEMA4A/CTSH/GADD45A/CDH13/KLF4/ZC3H12A/EPHA2/CEACAM1/VEGFA
SE-post-specific	GO:0030330	DNA damage response, signal transduction by p53 class mediator	9.0432e-05	0.00463716	CDKN1A/PMAIP1/SNAI2/CD44/DYRK3/BCL3
SE-post-specific	GO:0070371	ERK1 and ERK2 cascade	0.00205347	0.0273128	TIAM1/CTSH/GPNMB/MYC/CD44/KLF4/EZR/EPHA2/CEACAM1/PDGFA
