## Supplementary Table 10 for "A Cellular atlas of the human fallopian tube reveals the metamorphosis of secretory epithelial cells during the menstrual cycle and menopause"

### Sheet: STs
Cluster	ID	Description	pvalue	p.adjust	geneSymbol
ST1_post	GO:0008380	RNA splicing	1.02141e-40	4.87315e-37	RBFOX2/HSPA1A/RBM25/EIF4A3/CWF19L2/PABPC1/SRSF3/TCERG1/SNRPD3/PNN/ERN1/IVNS1ABP/RNPC3/CLK1/DDX5/TRA2B/TRA2A/RBM23/JMJD6/PRPF4B/RBMX/SFPQ/HNRNPM/ZCCHC8/YTHDC1/HSPA8/THOC1/FAM172A/ZC3H13/THOC2/NCL/ACIN1/PAXBP1/PRPF38B/CLK3/SRSF11/NSRP1/DHX15/SRSF4/FMR1/DDX1/SREK1/SNRNP27/IK/FXR1/LUC7L/AKAP8L/ZNF638/WBP11/IWS1/SRSF2/WTAP/CWC22/SCAF11/SMNDC1/RBM5/RBM28/PRPF6/SON/DAZAP1/SF3B1/RBM39/FRG1/HNRNPH1/HNRNPC…
ST1_post	GO:0097193	intrinsic apoptotic signaling pathway	2.50326e-08	2.91294e-06	CDKN1A/BCL3/DDIT4/DNAJA1/MAP3K5/HSPA1A/CD74/PPP1R15A/ERN1/SKIL/PLAUR/IVNS1ABP/DDX5/SELENOK/DDIT3/SFPQ/JMY/USP47/SOD2/NFE2L2/SIRT1/TOPORS/BCLAF1/DDX3X/ATF4/DNM1L/MSH6/PTPN1/HNRNPK/UBE2K/PTPN2/SNW1
ST1_post	GO:0006984	ER-nucleus signaling pathway	6.59207e-08	6.41852e-06	PPP1R15B/INSIG1/PPP1R15A/DDIT3/NFE2L2/ATF6/ATF4/PTPN1/ATP2A2/TMCO1/CCDC47/PTPN2
ST1_post	GO:0061157	mRNA destabilization	1.09108e-05	0.000542242	ZC3H12A/TOB1/PABPC1/TNRC6C/GIGYF2/TNRC6A/DIS3/RC3H1/DCP1A/ROCK2/CNOT1/EXOSC9/TNRC6B
ST1_post	GO:0050779	RNA destabilization	1.8302e-05	0.000831608	ZC3H12A/TOB1/PABPC1/TNRC6C/GIGYF2/TNRC6A/DIS3/RC3H1/DCP1A/ROCK2/CNOT1/EXOSC9/TNRC6B
ST1_post	GO:0007569	cell aging	0.000100286	0.00327717	ICAM1/PLK2/CDKN1A/MAP3K5/NAMPT/ERCC1/BCL6/WRN/ID2/SMC5/SIRT1/LMNA/SRF/BMPR1A/RSL1D1
ST1_post	GO:0036294	cellular response to decreased oxygen levels	0.000287926	0.00739511	ICAM1/PTN/NAMPT/VEGFA/VASN/PLK3/MYC/NFE2L2/SIRT1/EGR1/LMNA/RBPJ/DNM1L/MALAT1/ROCK2/HP1BP3
ST1_post	GO:0042254	ribosome biogenesis	0.000288302	0.00739511	NOLC1/NOP58/EIF4A3/NAF1/ISG20L2/USP36/DDX21/DDX27/WDR43/NOP56/FTSJ3/DDX3X/RRP15/RPF1/DIS3/WBP11/MRPL1/RSL1D1/FRG1/DDX52/DDX17/DKC1/EXOSC9/WDR75
ST1_post	GO:0045936	negative regulation of phosphate metabolic process	0.000431465	0.00984937	ZC3H12A/CDKN1A/HGF/DDIT4/DNAJA1/TNFAIP3/HEXIM1/MIDN/TRIB1/PPP1R15B/PTPN13/LATS2/PPP1R15A/ERRFI1/PARD3/SIRT1/YWHAG/GADD45B/C9orf72/MYADM/EIF4G1/BOD1L1/PARP14/PTPN1/PRNP/ROCK2/HNRNPU/NCOR1/IPO7/PRKAR1A/PTPN2
ST1_post	GO:0062197	cellular response to chemical stress	0.000701678	0.0129255	NR4A3/NR4A2/ZC3H12A/IL6/HGF/DNAJA1/HSPA1B/MAP3K5/HSPA1A/TNFAIP3/KDM6B/KLF4/NCOA7/ERN1/ERRFI1/DDIT3/SFPQ/SOD2/NFE2L2/SIRT1/DDX3X/ATF4/HDAC2/CHD6/ATP2A2
ST1_pre	GO:0046034	ATP metabolic process	2.92446e-17	9.84811e-15	ANTKMT/NDUFA7/UQCC2/IGF1/AK1/FIS1/NDUFS8/BAD/UQCR10/NDUFA12/NDUFS6/TMSB4X/NDUFB7/UQCC3/COX6A1/COA6/NDUFB2/COX4I1/PARK7/NDUFB3/NDUFB10/NDUFAB1/NDUFA8/COX5B/NUDT2/NDUFA4/GUK1/CHCHD2/EIF6/DGUOK/NDUFB5/NDUFS4/NDUFS5/NDUFB4/NDUFA2/COX6B1/NUPR1/COX7A2/STOML2/NDUFS3/NUDT5/COX7A2L/UQCRB/COX7B/COX6C/NDUFV3/COX7C/ISCU
ST1_pre	GO:0042254	ribosome biogenesis	3.12896e-15	7.90257e-13	RPP25/MRPL36/MRPS11/RPL10/RPL7A/EXOSC4/EMG1/NOP10/POP5/RPL3/GTF3A/EXOSC7/RRP36/RPS14/RPS7/RPS15/LSM6/EIF6/C1QBP/IMP4/RPL26L1/ERI3/RPL11/RPL23A/RPS5/RPS19/RPL35/RPL10A/MALSU1/RPL7/GTF2H5/PIH1D1/NOP53/RPL27/MRPL20/TRMT112/RPS16/RPS8/RPUSD3/RPSA/ZNHIT3/ABT1/RIOK2/TSR3/RPP38/XRCC5/RPS24
ST1_pre	GO:0006120	mitochondrial electron transport, NADH to ubiquinone	6.46702e-14	1.45185e-11	NDUFA7/NDUFS8/NDUFS6/NDUFB7/NDUFB2/PARK7/NDUFB3/NDUFB10/NDUFAB1/NDUFA8/NDUFA4/NDUFB5/NDUFS4/NDUFS5/NDUFB4/NDUFA2/NDUFS3/NDUFV3/ISCU
ST1_pre	GO:0008380	RNA splicing	0.000322361	0.0156947	SF3A2/NOVA1/LSM4/PPIL3/SF3B5/LSM10/CD2BP2/SNRNP35/LSM7/LSM2/LSM6/SNRNP25/LGALS3/C1QBP/SNRNP40/PPIH/SF3B6/RPS13/LSM8/LSM1/TRPT1/UBL5/TXNL4A/LSM3/SNRPA/PRDX6/SNRPD1/SNRPF/SNRPE/RTCB/SNRPD2/TSEN34/ZCRB1/CLNS1A
ST2_post	GO:0008380	RNA splicing	2.01475e-14	8.41763e-11	RBFOX2/EIF4A3/CWF19L2/PABPC1/SRSF3/RBM25/RBM23/IVNS1ABP/FAM172A/CLK1/ZCCHC8/TRA2A/CLK3/DDX5/DDX1/SNRPD3/TRA2B/PRPF38B/SFPQ/ZC3H13/HNRNPM/WBP11/SNRNP27/SRSF4/HTATSF1/PNN/RBMX/LARP7/WTAP/NSRP1/SMNDC1/SNW1/THOC2/HNRNPC/IK/FRG1/PRPF4B/FUS/SRSF2/SCAF11
ST2_post	GO:0097193	intrinsic apoptotic signaling pathway	1.84504e-06	0.00032119	PTGS2/CDKN1A/DNAJA1/BCL3/PPP1R15A/IVNS1ABP/SKIL/PTPN1/SOD2/DDX5/SELENOK/BCLAF1/SFPQ/PLAUR/SIRT1/NFE2L2/DDX3X/ATF4/SNW1/YBX3/IFI16
ST2_post	GO:0062197	cellular response to chemical stress	6.37139e-06	0.000754391	NR4A3/IL6/NR4A2/ZC3H12A/PTGS2/DNAJA1/NCOA7/KLF4/NET1/ETS1/KDM6B/ERRFI1/HGF/SOD2/RIPK1/SFPQ/SIRT1/NFE2L2/DDX3X/ATF4/ZFP36L1/YBX3
ST2_post	GO:0045936	negative regulation of phosphate metabolic process	1.74779e-05	0.00129518	ZC3H12A/CDKN1A/DNAJA1/MIDN/PPP1R15B/GPRC5A/HEXIM1/ERRFI1/LATS2/HGF/GADD45A/PPP1R15A/PARD3/GADD45B/PTPN13/PTPN1/PDGFA/SWAP70/SLIT2/SIRT1/YWHAG/BOD1L1/EIF4G1/HIPK3/NCOR1
ST2_post	GO:0006984	ER-nucleus signaling pathway	6.15157e-05	0.00281109	PPP1R15B/INSIG1/PPP1R15A/PTPN1/NFE2L2/ATF4/ATF6
ST2_post	GO:0036294	cellular response to decreased oxygen levels	0.000911764	0.0165624	ICAM1/PTGS2/NAMPT/MYC/RORA/VEGFA/SIRT1/NFE2L2/RBPJ/ZFP36L1/CFLAR
ST2_pre	GO:0046034	ATP metabolic process	2.27839e-18	7.18641e-16	UQCC2/ANTKMT/AK1/ATP5MF/NDUFA7/CHCHD10/NDUFA12/GUK1/UQCR10/NDUFS6/NDUFAB1/NDUFS8/UQCC3/NDUFB2/FIS1/NDUFB7/NDUFA4/STOML2/EIF6/PARK7/COX5B/COX6A1/NDUFA9/TMSB4X/COX7B/NDUFS5/CHCHD2/NDUFS7/NDUFB10/NDUFB3/NDUFS3/NDUFA8/BAD/NDUFB4/COX4I1/TEFM/COX6C/NDUFS4/COX7A2/NDUFA2/UQCRQ/DGUOK/NDUFB5/UQCRB/NDUFA1/COX7C/UQCRH/NDUFV1
ST2_pre	GO:0042254	ribosome biogenesis	5.57013e-17	1.50592e-14	RPL10/RPL7A/MRPL36/C1QBP/RPS15/RPL3/RPS19/RPS7/EIF6/RPS14/RRP36/POP7/RPL11/RPS5/MRPS11/RPL23A/RPL35/RPL10A/RPL7/RPS16/RPSA/ABT1/NOP10/TRMT112/EXOSC7/RPS8/LSM6/MRPL22/RPS24/EXOSC1/RPL26L1/NOP53/MALSU1/IMP4/RPL27/IMP3/RPP38/RPL35A/RPLP0/RPP30/GTF2H5/RPL24/NIFK/MRPL20/RPL5/PIN4/RPS25/RPL14
ST2_pre	GO:0006120	mitochondrial electron transport, NADH to ubiquinone	7.57263e-17	1.7914e-14	NDUFA7/NDUFS6/NDUFAB1/NDUFS8/NDUFB2/NDUFB7/NDUFA4/PARK7/NDUFA9/NDUFS5/NDUFS7/NDUFB10/NDUFB3/NDUFS3/NDUFA8/NDUFB4/NDUFS4/NDUFA2/NDUFB5/NDUFA1/NDUFV1
ST2_pre	GO:0008380	RNA splicing	1.86674e-05	0.001472	SF3A2/SF3B5/C1QBP/NOVA1/LSM1/LSM7/CD2BP2/LSM4/SNRPE/LSM2/MAGOHB/LSM3/PPIH/RPS13/SF3B6/UBL5/PRMT1/SNRPD1/SNRNP35/LSM6/COIL/GEMIN6/SUGP2/SNRPF/SNRPG/SNRPB/SNRPA/LGALS3/LSM8/PUF60/SNRPD2/MAGOH/HNRNPH2/CLNS1A/ZCRB1/SNRPC
ST3_post	GO:0008380	RNA splicing	2.60864e-09	9.04815e-07	RBFOX2/HSPA1A/EIF4A3/PABPC1/SRSF3/RBM25/SRSF4/TRA2A/SNRPD3/TRA2B/HNRNPC/RBMX/PNN/HNRNPH3/SFPQ/DDX5/PPIG/SRSF2
ST3_post	GO:0097193	intrinsic apoptotic signaling pathway	8.37149e-06	0.000692371	CDKN1A/DNAJA1/HSPA1A/DDIT4/SKIL/SELENOK/YBX3/SIRT1/PPP1R15A/SFPQ/DDX5
ST3_post	GO:0036294	cellular response to decreased oxygen levels	2.32829e-05	0.00151362	ICAM1/NAMPT/PLK3/MYC/EGR1/SIRT1/LMNA/RBPJ
ST3_post	GO:0062197	cellular response to chemical stress	3.58985e-05	0.00206013	NR4A3/NR4A2/DNAJA1/HSPA1B/HSPA1A/KDM6B/KLF4/NCOA7/YBX3/SIRT1/SFPQ
ST3_post	GO:0007569	cell aging	5.06431e-05	0.00257163	ICAM1/CDKN1A/NAMPT/BCL6/SIRT1/LMNA/SMC5
ST3_post	GO:0045936	negative regulation of phosphate metabolic process	0.000380099	0.00913537	CDKN1A/DNAJA1/DDIT4/MIDN/GADD45B/PPP1R15B/GPRC5A/HEXIM1/SIRT1/PPP1R15A/BOD1L1
ST3_post	GO:0006984	ER-nucleus signaling pathway	0.00452995	0.0480687	PPP1R15B/PPP1R15A/TMCO1
ST3_pre	GO:0046034	ATP metabolic process	2.39373e-05	0.0101064	NDUFA7/ATP5PF/NDUFC2/ATP5MF/FIS1/ATP5F1D/COX5B/GUK1
