## Supplementary Table 12 for "A Cellular atlas of the human fallopian tube reveals the metamorphosis of secretory epithelial cells during the menstrual cycle and menopause"

### Sheet: 740 anova FDR significant
gene
SBDS
NAMPT
ZNF800
TAOK3
MORC3
ETS2
SMURF1
OSBPL3
SWAP70
PTPRJ
EGFR
PPP1R13B
SETD3
ATG2B
CDC42BPB
MTMR1
PDZD2
TNFSF14
ATAD3C
WWC1
MAML2
ARHGEF12
PLEKHA7
GNAQ
CLIC5
TARSL2
UNC45A
MEF2A
IQGAP1
UACA
WHAMM
RRBP1
TMEM184A
EPB41L1
SLC45A4
PICALM
PCF11
ARHGAP32
CTNND1
RBM47
SUCLG2
FRMD4B
SLMAP
SGMS2
ANXA1
SERPINB1
TM4SF1
TNFRSF21
TMC5
FBP1
GPRC5A
LIPH
F3
MUC4
CXCL1
BIRC3
RIPK2
TNFAIP2
FNBP1
LDLR
UGCG
LACTB
GBP2
GBP1
IRF1
APOL6
CXCL10
HLA-E
SBNO2
BCL3
PLAUR
SPSB1
NFKB1
IL32
ICAM1
NFATC1
DSE
MAF
RAB8B
PLEKHO2
LHFPL2
IRF8
ELL2
DPYD
MAP3K5
RAPH1
LYST
SERPINB9
ETS1
EPAS1
LPP
MBNL1
XRN1
CYLD
RAB27A
ERAP1
TMEM87A
ADAM10
USP8
MYO1E
TCF12
MAPK6
PABPC1
VPS13B
UBR5
PTK2
MAL2
TAF2
EXT1
ASAP1
CAST
EFNA5
RNF145
CLINT1
CSNK1A1
SEC24A
AFF4
DIAPH1
ETF1
HSPA9
INPP1
COQ10B
BZW1
USP15
RPAP3
GTPBP4
ARL5B
HSPA14
PRPF18
TAF3
NMT2
PRKACB
B3GNT5
SLFN11
USP37
IL6ST
CCNT1
KDM3A
EIF2AK3
WDFY2
LCOR
ARID2
TPR
ROCK2
RANBP2
ZNF638
USP34
KLHL15
BCOR
POLR2A
RABEP1
TSR1
PAFAH1B1
ZNF281
RPS6KC1
FOXO1
ZC3H13
AKAP11
ZMYM2
PDS5B
DIS3
KPNA3
WBP4
MAP2K4
MIB1
SLC19A2
RC3H1
POGK
KLHL20
CCNYL1
CYP20A1
FAM117B
BAZ2B
ABI2
SF3B1
GNA12
SP4
USP42
MEX3D
KLF11
RNF24
PTPRA
TBC1D20
LARP6
TPST1
PHTF2
PLIN2
SH3KBP1
PLBD1
WLS
DENND5B
DNM1L
CMTM3
SPRED1
CDC42EP3
PLK2
PMEPA1
RUNX1
CNN2
AFAP1
DIP2C
SIPA1L2
PDE4D
ARHGAP23
SOCS7
LASP1
STK38L
AEBP2
BCAT1
PPFIBP1
FGFR1OP2
THOC1
TBC1D15
CPSF6
RAB3IP
PEG3
JMJD1C
HELB
SCGB3A1
PAK1
PIGR
CX3CL1
CNTN4
ZFPM2
SLIT3
LDB2
ID3
MYO10
ABLIM1
SAMD4A
PARD3B
WWC2
ELK3
BACH1
SKI
LUZP1
APBB2
SERTAD2
EXOC6B
EHBP1
TTC3
ITSN1
SON
MPRIP
NCOR1
MYH10
FGD6
RASAL2
MEF2D
PPL
RBMS2
CLIP1
MLXIP
SBNO1
MED13L
BMPR2
PLEKHM3
INO80D
ATXN1
ZBTB4
RORA
SMAD3
MCTP2
PRNP
CLIP4
UBL3
USP12
DOCK9
PER2
LRRFIP1
TLE4
DPYSL2
CDK14
ZHX3
CBX6
PPP1R3B
MTUS1
COL27A1
MCF2L
TLR5
CFH
RASSF5
CA13
SOX9
CORO1C
KCTD10
PPTC7
GRB2
SMURF2
TANC2
PRKCA
SLC20A1
MAFG
TES
FAM107B
TNFRSF12A
CD55
PHLDA2
ADAM9
IGFBP3
RAI14
LIMCH1
ERRFI1
HBEGF
DUSP5
FOSL1
ZC3H12A
NFKBIZ
PLK3
MAFF
GADD45A
KLF6
PPP1R15A
TRIB1
NCOA7
RND3
KRT17
PIM1
RALB
EMP1
LAMC2
FUT11
SAMD8
ARID5B
VCL
STXBP5
RNF217
MAP3K2
HERC3
AFF1
COBLL1
PDLIM5
PLS3
TUBB6
SH3D19
SH3PXD2A
HEG1
LATS2
PKD2
CRISPLD2
PDLIM3
FILIP1L
ANTXR1
PALLD
SEC23A
FERMT2
RGS2
SGK1
NET1
DUSP3
PTPN1
SKAP2
RAP2B
CDKN2B
NCEH1
SH3GLB1
STX12
CLIC4
DNAJC8
NKIRAS1
C2orf49
SNRNP27
PNO1
NOP56
RBMX
HNRNPC
HNRNPL
PAF1
KPNA2
H2AFX
PLEKHO1
ARID5A
GCH1
TMEM51
STOM
RNF149
B3GNT2
ZNF267
IMPA1
BLZF1
GBP3
PLSCR1
DDX58
TMEM165
CLOCK
OPTN
MPP7
ABI1
TIFA
AP1AR
LARP7
GSTCD
UBE2D3
HELQ
NAA15
SMARCA5
USP38
FRG1
CASP3
ATF4
PITPNB
SNRPD3
TNFRSF10A
PARP8
RPS6KA3
BAG3
WWC3
NDRG1
ITGB6
NNMT
STK17B
RNF19A
PLEKHF2
STK3
ZNF217
TFAP2C
KRT23
RNF152
SERPINB8
KDSR
ZCCHC2
ATP8B1
NARS
PEA15
SLC1A3
DYRK3
ATG7
SNX8
RNF130
TRIP10
TICAM1
PLIN3
EHD1
CDC42EP2
MYADM
HSPB8
FADS3
SDC4
TSPAN15
PARP3
SLC25A12
BCL6
TPRG1
TACSTD2
FHL2
IL18
HRH1
CAV2
CLDN1
UBC
RAPGEF3
EPHA2
KRT80
INF2
LMNA
TRIM29
PDE4C
CLDN4
SIRT1
HNRNPH3
CCAR1
MAPK8
SUPV3L1
SMNDC1
BCCIP
ZRANB1
INPP5A
TRA2B
FXR1
MLF1
KPNA4
UBXN2A
TAF1B
E2F6
DDX1
NOL10
DTNB
DNAJC27
MAP4K3
PRKD3
VRK2
HOOK1
WDR43
PSME4
MSH6
FBXO11
NAP1L4
WEE1
USP47
PIK3C2A
FAM133B
NOP58
WDR75
ZC3H15
SVIP
SH3BGRL2
MLLT3
PHF13
PGD
SLC25A33
CBX1
KPNB1
SPAG9
DHX40
PPM1D
GNL1
TAF11
CDKAL1
MDC1
NUP153
ABCF1
BTBD9
SENP6
PHF3
SKIL
PRKCI
LSG1
LRCH3
RHPN2
KIAA0355
LSM14A
REPS1
MAP7
SASH1
HECA
KPNA5
BCLAF1
AHI1
TIAM2
WTAP
PPIL4
TAB2
MPP6
CBX3
KBTBD2
ZNF207
DDX52
SUZ12
PTBP2
MTF2
LBR
ANP32E
KLHL23
SFPQ
RNGTT
SYNCRIP
AMD1
CCNC
ZNF131
TRIM24
TXNDC16
PEG10
LTA4H
VEZT
METAP2
CRY1
TDG
RSRC2
ATXN2
SART3
PRDM4
TXNRD1
UHRF1BP1L
PPP1R12A
FUBP1
TEX10
HNRNPK
FAM172A
CETN3
HOMER1
DHFR
WRN
MTMR9
CNOT7
PCM1
UBTD2
RNF122
CDK5RAP2
RABGAP1
GOLGA2
ZBTB43
BICD2
PHF2
HAUS3
FAM193A
RBPJ
STIM2
NFATC2IP
RBBP6
TNRC6A
YTHDC1
NUP54
UBA6
RUFY3
DOK5
PELI2
COBL
SLC22A5
EPB41L4A
L3MBTL4
TRIM69
CFLAR
PIM2
FAAH2
IRF6
RNF213
TRIM14
NUB1
ZNFX1
ZC3HAV1
BAZ1A
SP140L
CASP10
NPC1
AFG3L2
PTPN2
SEH1L
RNF38
ZBTB5
DNAJA1
UBAP1
UHRF2
NFX1
DENND4C
SAFB
HNRNPM
ACIN1
PNN
SRRT
ILF3
AKAP8L
BRD4
FARP2
GIGYF2
NCL
GTF2I
POM121
POM121C
SPTBN1
MAGI1
PTPN21
YLPM1
ATP6V0A1
DHX8
GPATCH8
C1orf198
TP53BP2
RRP15
DNAH14
NVL
HNRNPU
AHCTF1
ZRANB3
PRPF40A
TOP1
CRNKL1
ADNP
PLCB1
CTDSPL
CTNNB1
DCP1A
RYBP
OXSR1
SETD2
SMARCC1
PBRM1
SETD5
GOLGA4
OFD1
MID1
PJA1
SMC1A
POLA1
CAB39L
ZNF69
TSPAN2
PKIA
TNFRSF10D
SMARCA1
NBEA
IKZF4
KALRN
NCKAP5L
LMBR1L
MAP7D1
TSC22D2
TUBB2A
AKIRIN1
MARK4
FGFR1
HOOK3
MAGI2
PPP1R9A
GTF2IRD2B
TTC28
MAK
RPGR
GLI3
ARMC9
SOX6
FBXL2
SENP7
LUC7L
DIDO1
GPCPD1
FNBP4
KCNQ1OT1
RBM39
HSP90AB1
SPRED2
SPRY4
ZNF689
CREBBP
C16orf72
USP11
HDAC6
SUPT16H
RBM23
USP10
WWOX
MARCH9
CDH3
NRXN3
TACC2
PLEKHA1
DOCK1
PTPN14
IGF2BP2
IGF1R
PLEKHG4B
PLCE1
CHD4
DUSP16
WBP11
NOP2
ERC1
ADIPOR2
ISG20L2
MIPOL1
RALGAPA1

### Sheet: 136 selected anova significant
gene
CMTM3
SPRED1
CDC42EP3
PLK2
PMEPA1
RUNX1
CNN2
AFAP1
DIP2C
SIPA1L2
PDE4D
ZFPM2
SLIT3
LDB2
ID3
MYO10
ABLIM1
SAMD4A
PARD3B
WWC2
ELK3
BACH1
SKI
LUZP1
APBB2
SERTAD2
EXOC6B
EHBP1
TTC3
ITSN1
SON
MPRIP
NCOR1
MYH10
FGD6
RASAL2
MEF2D
PPL
RBMS2
CLIP1
MLXIP
SBNO1
MED13L
BMPR2
PLEKHM3
INO80D
ATXN1
ZBTB4
RORA
SMAD3
MCTP2
PRNP
CLIP4
UBL3
USP12
DOCK9
PER2
LRRFIP1
TLE4
DPYSL2
CDK14
ZHX3
CBX6
PPP1R3B
MTUS1
COL27A1
MCF2L
TLR5
CFH
RASSF5
CA13
SOX9
CORO1C
KCTD10
PPTC7
GRB2
SMURF2
TANC2
PRKCA
SLC20A1
MAFG
TES
FAM107B
TNFRSF12A
CD55
PHLDA2
ADAM9
IGFBP3
RAI14
LIMCH1
ERRFI1
HBEGF
DUSP5
FOSL1
ZC3H12A
NFKBIZ
PLK3
MAFF
GADD45A
KLF6
PPP1R15A
TRIB1
NCOA7
RND3
KRT17
PIM1
RALB
EMP1
LAMC2
FUT11
SAMD8
ARID5B
VCL
STXBP5
RNF217
MAP3K2
HERC3
AFF1
COBLL1
PDLIM5
PLS3
TUBB6
SH3D19
SH3PXD2A
HEG1
LATS2
PKD2
CRISPLD2
PDLIM3
FILIP1L
ANTXR1
PALLD
SEC23A
FERMT2
RGS2
SGK1

### Sheet: top 50 FC SE3 pre over-express
gene	p_val	avg_log2FC	pct.1	pct.2	p_val_adj	cluster	perDiff
HMGB2	1.81030226329508e-248	3.67083	0.984	0.716	3.62060452659017e-245	SE3 pre	0.268
STMN1	0	3.19272	0.984	0.826	0	SE3 pre	0.158
SRGN	0	3.16279	1	0.775	0	SE3 pre	0.225
HIST1H4C	2.27601466345049e-66	2.96493	0.951	0.834	4.55202932690098e-63	SE3 pre	0.117
TUBA1B	7.83309650881817e-118	2.75532	1	0.935	1.56661930176363e-114	SE3 pre	0.065
SMC4	7.24514602025065e-229	2.70844	0.984	0.57	1.44902920405013e-225	SE3 pre	0.414
H2AFZ	2.91905819886294e-115	2.52071	1	0.957	5.83811639772589e-112	SE3 pre	0.043
TUBB	3.04319862964058e-126	2.49727	1	0.774	6.08639725928117e-123	SE3 pre	0.226
TYMS	0	2.23074	0.967	0.678	0	SE3 pre	0.289
JPT1	1.57068821584243e-89	2.01056	0.951	0.694	3.14137643168486e-86	SE3 pre	0.257
LAPTM5	0	1.9807	0.984	0.609	0	SE3 pre	0.375
HIST1H1C	3.8665115824817e-63	1.94103	0.852	0.574	7.7330231649634e-60	SE3 pre	0.278
UBE2S	2.29188847634861e-97	1.93772	0.967	0.958	4.58377695269722e-94	SE3 pre	0.009
HLA-DPA1	1.77715207187204e-53	1.93128	0.984	0.784	3.55430414374407e-50	SE3 pre	0.2
CKS2	1.06139462133615e-121	1.92329	0.984	0.842	2.12278924267229e-118	SE3 pre	0.142
ARHGDIB	6.3776365986121e-133	1.91834	1	0.794	1.27552731972242e-129	SE3 pre	0.206
CORO1A	0	1.86328	1	0.72	0	SE3 pre	0.28
COTL1	4.07719368654559e-302	1.85848	1	0.722	8.15438737309118e-299	SE3 pre	0.278
GPR183	0	1.80137	1	0.578	0	SE3 pre	0.422
PTPRC	5.24733982084101e-192	1.7365	0.951	0.359	1.0494679641682e-188	SE3 pre	0.592
PCNA	2.21390732737328e-95	1.6535	0.902	0.653	4.42781465474655e-92	SE3 pre	0.249
FABP5	2.42396385499064e-100	1.4752	0.967	0.803	4.84792770998127e-97	SE3 pre	0.164
HLA-B	1.21269816190641e-31	1.47328	1	0.946	2.42539632381282e-28	SE3 pre	0.054
SMC2	1.4420405336865e-105	1.46637	0.984	0.66	2.884081067373e-102	SE3 pre	0.324
GMFG	0	1.46403	0.984	0.651	0	SE3 pre	0.333
LCP1	2.17027354537909e-269	1.43031	1	0.513	4.34054709075817e-266	SE3 pre	0.487
TUBB4B	1.35120599213798e-23	1.39003	1	0.932	2.70241198427597e-20	SE3 pre	0.068
HLA-DRB1	6.27230808532441e-22	1.38722	0.984	0.84	1.25446161706488e-18	SE3 pre	0.144
KIF20B	8.40079916514539e-124	1.3832	0.951	0.728	1.68015983302908e-120	SE3 pre	0.223
RGS1	2.70979532063586e-200	1.36729	0.967	0.594	5.41959064127172e-197	SE3 pre	0.373
HELLS	1.23974553388401e-90	1.33761	0.836	0.743	2.47949106776802e-87	SE3 pre	0.093
C1QB	4.57892970183615e-151	1.32839	1	0.706	9.1578594036723e-148	SE3 pre	0.294
CD74	1.25500086632892e-12	1.29975	0.967	0.939	2.51000173265784e-09	SE3 pre	0.028
DUT	1.2803024782903e-27	1.29404	0.967	0.887	2.5606049565806e-24	SE3 pre	0.08
KPNA2	1.89461678520047e-96	1.28781	0.984	0.903	3.78923357040093e-93	SE3 pre	0.081
AIF1	5.6365041530687e-109	1.28119	0.984	0.566	1.12730083061374e-105	SE3 pre	0.418
HLA-DRA	2.50688341861873e-14	1.28016	0.984	0.894	5.01376683723746e-11	SE3 pre	0.09
ATAD2	1.35309407541418e-111	1.27093	0.885	0.621	2.70618815082837e-108	SE3 pre	0.264
IL7R	5.66919158188832e-150	1.25513	0.902	0.449	1.13383831637766e-146	SE3 pre	0.453
SMAP2	1.79570397786025e-110	1.24164	0.984	0.702	3.5914079557205e-107	SE3 pre	0.282
SGO2	2.94157874927472e-155	1.21368	0.934	0.657	5.88315749854944e-152	SE3 pre	0.277
EVI2B	1.58195407308113e-220	1.2034	0.951	0.341	3.16390814616226e-217	SE3 pre	0.61
CENPW	1.39293270750588e-92	1.20152	0.951	0.731	2.78586541501176e-89	SE3 pre	0.22
CENPU	1.19147212704134e-285	1.18942	0.934	0.743	2.38294425408267e-282	SE3 pre	0.191
TMSB10	5.00970324397962e-26	1.15322	1	0.968	1.00194064879592e-22	SE3 pre	0.032
TUBA4A	3.77885661616672e-48	1.15309	0.918	0.529	7.55771323233344e-45	SE3 pre	0.389
ARL4C	1.27432332162977e-41	1.13871	0.967	0.815	2.54864664325953e-38	SE3 pre	0.152
HLA-DPB1	3.37604263576312e-25	1.09564	0.967	0.822	6.75208527152624e-22	SE3 pre	0.145
CXCR4	1.13769445075765e-20	1.08977	0.902	0.671	2.27538890151529e-17	SE3 pre	0.231
HSP90AA1	3.56991981176998e-17	1.08251	1	0.987	7.13983962353995e-14	SE3 pre	0.013
